# Antibody signatures against viruses and microbiome reflect past and chronic exposures and associate with aging and inflammation

**DOI:** 10.1101/2024.01.12.24301197

**Authors:** Sergio Andreu-Sánchez, Aida Ripoll-Cladellas, Anna Culinscaia, Ozlem Bulut, Arno R. Bourgonje, Mihai G. Netea, Peter Lansdorp, Geraldine Aubert, Marc Jan Bonder, Lude Franke, Thomas Vogl, Monique G.P. van der Wijst, Marta Melé, Debbie Van Baarle, Jingyuan Fu, Alexandra Zhernakova

**Author notes:** Correspondence to: Alexandra Zhernakova, Jingyuan Fu.

## Abstract

Prior encounters with pathogens and other molecules can imprint long-lasting effects on our immune system, potentially influencing future physiological outcomes. However, given the wide range of pathogens and commensal microbes to which humans are exposed, their collective impact on the health and aging processes in the general population is still not fully understood. In this study, we aimed to explore relations between exposures, including to pathogens, microbiome and common allergens, and biological aging and inflammation. We capitalized on an extensive repository of the antibody-binding repertoire against 2,815 microbial, viral, and environmental peptides in a deeply-phenotyped population cohort of 1,443 participants. Utilizing antibody-binding as a proxy for past exposures, we investigated their impact on biological aging markers, immune cell composition and systemic inflammation. This identified that immune response against cytomegalovirus (CMV), rhinovirus and specific gut bacterial species influences the telomere length of different immune cell types. Using blood single-cell RNA-seq measurements, we identified a large effect of CMV infection on the transcriptional landscape of specific immune cells, in particular subpopulations of CD8 and CD4 T-cells. Our work provides a broad examination of the role of past and chronic exposures in biological aging and inflammation, highlighting a role for chronic infections (CMV and Epstein-Barr Virus) and common pathogens (rhinoviruses and adenovirus C).

**Highlights:**

- The study provides a broad association of antibody reactivity with biomarkers of aging and inflammation
- It shows that anti-CMV, rhinovirus and gut antimicrobial antibody reactivity relate to telomere length
- CMV infection associates to the telomere length of CD45RA+CD57+ cells in a sex-dependent manner
- CMV influences the transcriptomic landscape of CD8+ T effector memory and cytotoxic CD4+ cell populations
- Anti-Epstein-Barr-Virus and anti-adenoviral responses are associated with higher circulating IL-18BP concentrations
