## Supplementary Table 2 for "Antibody signatures against viruses and microbiome reflect past and chronic exposures and associate with aging and inflammation"

### Sheet: Index
Supplementary Table 2. PhIP-Seq bioaging analysis
Table	Name	Description
2.1	HAllA_Aging_SingicantTrain	Output from HAllA. Represent clusters of peptides highly associated to clusters of biological agig markers. Markers were residuaized before analysis. Spearman correlation was used.
2.2	HAllA_Aging_Test	Using the assocaitions found in 2.1, perform partical correlations in train and test datasets, controlling for Age+Sexs or Age+Seks+CMV_prediction
Info: TL labelled as TL_NK-cells also contain fully differentiated T-cells

### Sheet: 2.1_HAllA_Aging_SingicantTrain
cluster_rank	cluster_X	cluster_Y	best_adjusted_pvalue	Taxonomy
1	twist_39713;twist_29882;twist_57309;twist_42474;twist_53218;twist_49223;twist_40569;twist_30889;twist_53233;twist_52560;agilent_8212;twist_28197;agilent_101;agilent_7788;twist_30864;twist_60273;twist_48005;agilent_8689;agilent_7826;twist_54786;agilent_8683;twist_50660;agilent_6668;twist_44333;twist_42437;twist_49721;twist_27120;agilent_530;agilent_7411;twist_56007;twist_52478;agilent_7143;twist_4…	TL_NK-cells	1.40857e-18	Human betaherpesvirus 5 (CMV);Human betaherpesvirus 5 (CMV);Human betaherpesvirus 5 (CMV);Human betaherpesvirus 5 (CMV);Human betaherpesvirus 5 (CMV);Human betaherpesvirus 5 (CMV);Human betaherpesvirus 5 (CMV);Human betaherpesvirus 5 (CMV);Human betaherpesvirus 5 (CMV);Human betaherpesvirus 5 (CMV);Human betaherpesvirus 5 (CMV);Human betaherpesvirus 5 (CMV);Human betaherpesvirus 5 (CMV);Human bet…
2	agilent_178864;agilent_188933;agilent_91518;twist_32440;twist_36384;agilent_32;agilent_203304;agilent_65775;agilent_227453;twist_31672;twist_92656;agilent_184597	TL_NK-cells	1.6679e-09	Bacteroides;Ruminococcaceae;Bacteroides ovatus;Human betaherpesvirus 5 (CMV);Human betaherpesvirus 5 (CMV);Human betaherpesvirus 5 (CMV);Bacteroidales;Bacteroidales;Bacteria;SARS coronavirus;Enterobacteria phage Phi1;Parabacteroides
3	agilent_131312	TL_NK-cells	2.4956e-05	Bifidobacterium breve UCC2003
4	twist_50643	TL_Lymphocytes	5.03968e-05	Human betaherpesvirus 5 (CMV)
5	agilent_242556	TL_NK-cells	7.14819e-05	Bordetella
6	agilent_7811;twist_48890	TL_Lymphocytes	9.20513e-05	Human betaherpesvirus 5 (CMV);Human betaherpesvirus 5 (CMV)
7	twist_52554	TL_NK-cells	9.32518e-05	Human betaherpesvirus 5 (CMV)
8	twist_16064;agilent_164398	TL_NK-cells	0.000195129	Oryza sativa, Asian rice;Clostridiales
9	twist_44333;twist_42437	TL_Lymphocytes	0.000223327	Human betaherpesvirus 5 (CMV);Human betaherpesvirus 5 (CMV)
10	agilent_89806;agilent_161316	MetaboAge	0.000382677	Lactobacillus acidophilus NCFM;Lactobacillus acidophilus NCFM
11	twist_49721;twist_27120;agilent_530;agilent_7411	TL_Lymphocytes	0.000423958	Human betaherpesvirus 5 (CMV);Human betaherpesvirus 5 (CMV);Human betaherpesvirus 5 (CMV);Human betaherpesvirus 5 (CMV)
12	twist_30800;agilent_4413;agilent_12023;twist_28154;twist_56156	TL_Lymphocytes	0.00114863	Human betaherpesvirus 5 (CMV);Human betaherpesvirus 5 (CMV);Human betaherpesvirus 5 (CMV);Human betaherpesvirus 5 (CMV);Human betaherpesvirus 5 (CMV)
13	twist_31794	TL_NK-cells	0.00127339	Human betaherpesvirus 5 (CMV)
14	agilent_3035;twist_52590;agilent_8775;twist_36518	TL_Lymphocytes	0.00129294	Human betaherpesvirus 5 (CMV);Human betaherpesvirus 5 (CMV);Human betaherpesvirus 5 (CMV);Human betaherpesvirus 5 (CMV)
15	agilent_210016;agilent_161715	TL_NK-cells	0.00169986	Bacteroides;Bacteroidales
16	twist_56007;twist_52478	TL_Lymphocytes	0.00169986	Human betaherpesvirus 5 (CMV);Human betaherpesvirus 5 (CMV)
17	twist_1760	TL_NK-cells	0.00229419	Lupinus albus, white lupin
18	twist_33965	TL_NK-cells	0.00251423	Human betaherpesvirus 5 (CMV)
19	twist_87004	TL_NK-cells	0.00265694	Enterobacteria phage T7M
20	twist_27971	TL_NK-cells	0.00399846	Human betaherpesvirus 5 (CMV)
21	agilent_8947	TL_Lymphocytes	0.00469656	Human betaherpesvirus 5 (CMV)
22	twist_43391	TL_NK-cells	0.00499003	Human betaherpesvirus 5 (CMV)
23	twist_9883;twist_11359	TL_NK-cells	0.00538044	fish;Takifugu rubripes (Japanese puffer)
24	twist_43440	TL_NK-cells	0.00604369	Human betaherpesvirus 5 (CMV)
25	agilent_7143	TL_Lymphocytes	0.00604369	Human betaherpesvirus 5 (CMV)
26	agilent_1463	TL_Lymphocytes;TL_Naive_T-cells	0.00637453	Enterovirus
27	twist_33960	TL_NK-cells	0.00677874	Human betaherpesvirus 5 (CMV)
28	agilent_6668	TL_Lymphocytes	0.00722331	Human betaherpesvirus 5 (CMV)
29	agilent_163735	MetaboAge	0.00730646	Coprococcus
30	agilent_229765	TL_NK-cells	0.00985314	Vibrionaceae
31	agilent_74132	MetaboAge	0.0104998	Lactobacillus acidophilus NCFM
32	agilent_5001	TL_Naive_T-cells	0.0113397	root
33	twist_35344	TL_Lymphocytes	0.01264	Human rhinovirus
34	twist_35344	TL_NK-cells	0.0134269	Human rhinovirus
35	twist_50643	TL_Memory_T-cells	0.01374	Human betaherpesvirus 5 (CMV)
36	twist_75746	TL_NK-cells	0.0172716	Streptococcus phage TP-778L
37	agilent_242556	TL_Lymphocytes	0.0406938	Bordetella
38	agilent_240118	MetaboAge	0.0406938	Streptococcus
39	agilent_227420	MetaboAge	0.0433096	Clostridium perfringens
40	twist_76871	MetaboAge	0.0437763	Listeria phage 2389
41	agilent_239214	MetaboAge	0.0496272	Mycoplasma pneumoniae

### Sheet: 2.2_HAllA_Aging_Test
Cluster	X	Y	rho_train	P_train	N_train	Prevalence_train	rho_test	P_test	N_test	Prevalence_test	Controlled	Taxonomy
3	agilent_131312	TL_NK-cells	-0.179956	4.60839e-08	912	0.160088	-0.320919	6.24372e-07	233	0.197425	Age+Sex	Human betaherpesvirus 5 (CMV)
1	twist_49223	TL_NK-cells	-0.188647	9.77917e-09	912	0.139254	-0.313758	1.1372e-06	233	0.145923	Age+Sex	Human betaherpesvirus 5 (CMV)
1	twist_48890	TL_NK-cells	-0.325407	6.88489e-24	912	0.369518	-0.304827	2.3507e-06	233	0.351931	Age+Sex	Human betaherpesvirus 5 (CMV)
8	agilent_164398	TL_NK-cells	-0.145107	1.10984e-05	912	0.0888158	-0.290081	7.40611e-06	233	0.0944206	Age+Sex	Human betaherpesvirus 5 (CMV)
1	agilent_8947	TL_NK-cells	-0.289892	4.44636e-19	912	0.392544	-0.288191	8.54048e-06	233	0.369099	Age+Sex	Human betaherpesvirus 5 (CMV)
1	agilent_7811	TL_NK-cells	-0.291643	2.66793e-19	912	0.357456	-0.284932	1.08941e-05	233	0.339056	Age+Sex	Human betaherpesvirus 5 (CMV)
1	agilent_7826	TL_NK-cells	-0.183435	2.49968e-08	912	0.207237	-0.284095	1.15914e-05	233	0.218884	Age+Sex	Human betaherpesvirus 5 (CMV)
1	agilent_12023	TL_NK-cells	-0.305895	3.64848e-21	912	0.366228	-0.281144	1.44011e-05	233	0.351931	Age+Sex	Human betaherpesvirus 5 (CMV)
1	twist_28154	TL_NK-cells	-0.304482	5.64426e-21	912	0.365132	-0.281144	1.44011e-05	233	0.351931	Age+Sex	Human betaherpesvirus 5 (CMV)
1	twist_56156	TL_NK-cells	-0.291629	2.67891e-19	912	0.366228	-0.281144	1.44011e-05	233	0.351931	Age+Sex	Human betaherpesvirus 5 (CMV)
1	twist_52560	TL_NK-cells	-0.174242	1.22642e-07	912	0.16886	-0.281129	1.44178e-05	233	0.171674	Age+Sex	Human betaherpesvirus 5 (CMV)
1	agilent_9788	TL_NK-cells	-0.221716	1.34698e-11	912	0.285088	-0.273002	2.58836e-05	233	0.253219	Age+Sex	Human betaherpesvirus 5 (CMV)
1	twist_50643	TL_NK-cells	-0.307836	1.99595e-21	912	0.350877	-0.27195	2.78824e-05	233	0.334764	Age+Sex	Human betaherpesvirus 5 (CMV)
1	agilent_7143	TL_NK-cells	-0.24911	2.44213e-14	912	0.279605	-0.271558	2.86647e-05	233	0.253219	Age+Sex	Human betaherpesvirus 5 (CMV)
15	agilent_161715	TL_NK-cells	-0.15093	4.80912e-06	912	0.0515351	-0.268889	3.45631e-05	233	0.0429185	Age+Sex	Human betaherpesvirus 5 (CMV)
15	agilent_210016	TL_NK-cells	-0.154538	2.81906e-06	912	0.0471491	-0.268611	3.52401e-05	233	0.0300429	Age+Sex	Enterobacteria phage Sf101
1	agilent_8689	TL_NK-cells	-0.20746	2.64035e-10	912	0.248904	-0.264566	4.66055e-05	233	0.236052	Age+Sex	Human betaherpesvirus 5 (CMV)
1	twist_53233	TL_NK-cells	-0.24161	1.48867e-13	912	0.172149	-0.263069	5.16253e-05	233	0.145923	Age+Sex	Human betaherpesvirus 5 (CMV)
1	agilent_4413	TL_NK-cells	-0.301623	1.35443e-20	912	0.333333	-0.26123	5.84895e-05	233	0.32618	Age+Sex	Human betaherpesvirus 5 (CMV)
1	twist_30800	TL_NK-cells	-0.289219	5.4064e-19	912	0.362939	-0.259107	6.74817e-05	233	0.351931	Age+Sex	Human betaherpesvirus 5 (CMV)
1	twist_56007	TL_NK-cells	-0.240808	1.79979e-13	912	0.276316	-0.248628	0.00013429	233	0.223176	Age+Sex	Human betaherpesvirus 5 (CMV)
1	twist_27495	TL_NK-cells	-0.238037	3.44767e-13	912	0.325658	-0.245371	0.000165336	233	0.317597	Age+Sex	Human betaherpesvirus 5 (CMV)
1	agilent_8212	TL_NK-cells	-0.204471	4.7991e-10	912	0.160088	-0.242793	0.000194531	233	0.16309	Age+Sex	Human betaherpesvirus 5 (CMV)
1	twist_36518	TL_NK-cells	-0.289756	4.62548e-19	912	0.359649	-0.242079	0.00020342	233	0.321888	Age+Sex	Human betaherpesvirus 5 (CMV)
1	agilent_8775	TL_NK-cells	-0.289251	5.35611e-19	912	0.322368	-0.241688	0.000208458	233	0.291845	Age+Sex	Human betaherpesvirus 5 (CMV)
1	twist_52478	TL_NK-cells	-0.287324	9.34487e-19	912	0.267544	-0.240513	0.00022428	233	0.270386	Age+Sex	Human betaherpesvirus 5 (CMV)
1	twist_30864	TL_NK-cells	-0.256253	4.12709e-15	912	0.247807	-0.239469	0.000239289	233	0.240343	Age+Sex	Human betaherpesvirus 5 (CMV)
30	agilent_229765	TL_NK-cells	-0.134244	4.85545e-05	912	0.0767544	-0.238015	0.000261731	233	0.0643777	Age+Sex	Human betaherpesvirus 5 (CMV)
1	twist_60273	TL_NK-cells	-0.19672	2.16782e-09	912	0.207237	-0.236725	0.000283291	233	0.227468	Age+Sex	Human betaherpesvirus 5 (CMV)
1	twist_48625	TL_NK-cells	-0.231568	1.52419e-12	912	0.282895	-0.235432	0.000306525	233	0.27897	Age+Sex	Human betaherpesvirus 5 (CMV)
1	twist_54786	TL_NK-cells	-0.202589	6.95968e-10	912	0.23136	-0.235268	0.000309606	233	0.223176	Age+Sex	Human betaherpesvirus 5 (CMV)
1	twist_28197	TL_NK-cells	-0.21073	1.35895e-10	912	0.179825	-0.225344	0.00055884	233	0.141631	Age+Sex	Human betaherpesvirus 5 (CMV)
8	twist_16064	TL_NK-cells	-0.165612	5.06702e-07	912	0.130482	-0.223614	0.000617856	233	0.103004	Age+Sex	Human betaherpesvirus 5 (CMV)
1	agilent_2403	TL_NK-cells	-0.26468	4.71475e-16	912	0.325658	-0.222044	0.000676314	233	0.304721	Age+Sex	Human betaherpesvirus 5 (CMV)
1	twist_39713	TL_NK-cells	-0.112561	0.000669741	912	0.104167	-0.21982	0.000767959	233	0.0987124	Age+Sex	Human betaherpesvirus 5 (CMV)
1	twist_52777	TL_NK-cells	-0.197864	1.74174e-09	912	0.304825	-0.219013	0.000803957	233	0.27897	Age+Sex	Human betaherpesvirus 5 (CMV)
1	agilent_3035	TL_NK-cells	-0.273148	4.922e-17	912	0.326754	-0.218247	0.000839553	233	0.300429	Age+Sex	Human betaherpesvirus 5 (CMV)
1	twist_57309	TL_NK-cells	-0.0674641	0.0418854	912	0.0657895	-0.216361	0.000933438	233	0.0515021	Age+Sex	Human betaherpesvirus 5 (CMV)
1	agilent_7788	TL_NK-cells	-0.216703	3.92745e-11	912	0.158991	-0.214253	0.00104978	233	0.145923	Age+Sex	Human betaherpesvirus 5 (CMV)
1	twist_33702	TL_NK-cells	-0.243968	8.48834e-14	912	0.324561	-0.210554	0.00128666	233	0.287554	Age+Sex	Human betaherpesvirus 5 (CMV)
1	twist_52590	TL_NK-cells	-0.273715	4.21888e-17	912	0.328947	-0.210527	0.00128854	233	0.287554	Age+Sex	Human betaherpesvirus 5 (CMV)
1	agilent_1793	TL_NK-cells	-0.244852	6.86521e-14	912	0.326754	-0.209269	0.00137975	233	0.300429	Age+Sex	Human betaherpesvirus 5 (CMV)
1	twist_40569	TL_NK-cells	-0.171942	1.80274e-07	912	0.161184	-0.197324	0.00259126	233	0.137339	Age+Sex	Human betaherpesvirus 5 (CMV)
1	agilent_6668	TL_NK-cells	-0.209157	1.87309e-10	912	0.234649	-0.195853	0.00279372	233	0.223176	Age+Sex	Human betaherpesvirus 5 (CMV)
1	twist_42474	TL_NK-cells	-0.139419	2.43667e-05	912	0.151316	-0.191265	0.00352065	233	0.141631	Age+Sex	Human betaherpesvirus 5 (CMV)
1	twist_48005	TL_NK-cells	-0.191402	5.89047e-09	912	0.16557	-0.188767	0.00398453	233	0.171674	Age+Sex	Human betaherpesvirus 5 (CMV)
13	twist_31794	TL_NK-cells	-0.141533	1.8255e-05	912	0.0844298	-0.187678	0.00420357	233	0.103004	Age+Sex	Human betaherpesvirus 5 (CMV)
1	agilent_530	TL_NK-cells	-0.230955	1.75061e-12	912	0.301535	-0.187227	0.00429754	233	0.261803	Age+Sex	Human betaherpesvirus 5 (CMV)
1	twist_49721	TL_NK-cells	-0.221706	1.34997e-11	912	0.297149	-0.184997	0.00478971	233	0.253219	Age+Sex	Human betaherpesvirus 5 (CMV)
1	twist_53218	TL_NK-cells	-0.174582	1.15807e-07	912	0.132675	-0.177851	0.0067268	233	0.137339	Age+Sex	Human betaherpesvirus 5 (CMV)
24	twist_43440	TL_NK-cells	-0.148529	6.81551e-06	912	0.0800439	-0.177266	0.00691274	233	0.0686695	Age+Sex	Human betaherpesvirus 5 (CMV)
19	twist_87004	TL_NK-cells	-0.14889	6.46991e-06	912	0.0844298	-0.172898	0.00845256	233	0.0858369	Age+Sex	Human betaherpesvirus 5 (CMV)
1	twist_42437	TL_NK-cells	-0.241247	1.62232e-13	912	0.300439	-0.170652	0.00935771	233	0.287554	Age+Sex	Human betaherpesvirus 5 (CMV)
2	agilent_178864	TL_NK-cells	-0.149333	6.06815e-06	912	0.0515351	0.0305185	0.644489	233	0.0386266	Age+Sex	Bacteroides
1	agilent_8683	TL_NK-cells	-0.196857	2.11187e-09	912	0.253289	-0.163614	0.0127731	233	0.248927	Age+Sex	Ruminococcaceae
1	twist_27120	TL_NK-cells	-0.2005	1.04698e-09	912	0.247807	-0.158853	0.0156652	233	0.197425	Age+Sex	Bacteroides ovatus
1	twist_44333	TL_NK-cells	-0.227652	3.66825e-12	912	0.263158	-0.155091	0.0183396	233	0.244635	Age+Sex	Human betaherpesvirus 5 (CMV)
27	twist_33960	TL_NK-cells	-0.144197	1.26117e-05	912	0.126096	-0.15367	0.0194493	233	0.11588	Age+Sex	Human betaherpesvirus 5 (CMV)
2	twist_31672	TL_NK-cells	-0.143517	1.38681e-05	912	0.0537281	-0.132535	0.0441859	233	0.0515021	Age+Sex	Human betaherpesvirus 5 (CMV)
2	agilent_203304	TL_NK-cells	-0.155686	2.37245e-06	912	0.0625	0.0252669	0.702461	233	0.0729614	Age+Sex	Bacteroidales
2	agilent_65775	TL_NK-cells	-0.145234	1.09019e-05	912	0.0734649	0.0293782	0.65691	233	0.0772532	Age+Sex	Bacteroidales
20	twist_27971	TL_NK-cells	-0.151555	4.38813e-06	912	0.0690789	-0.132234	0.0446743	233	0.0686695	Age+Sex	Bacteria
1	agilent_7411	TL_NK-cells	-0.229128	2.63949e-12	912	0.264254	-0.13071	0.0472158	233	0.244635	Age+Sex	SARS coronavirus
1	agilent_101	TL_NK-cells	-0.117835	0.000367815	912	0.169956	-0.130509	0.0475589	233	0.16309	Age+Sex	Enterobacteria phage Phi1
2	agilent_184597	TL_NK-cells	-0.14883	6.52604e-06	912	0.0526316	-0.125353	0.0571221	233	0.0472103	Age+Sex	Parabacteroides
1	agilent_6339	TL_NK-cells	-0.251573	1.33124e-14	912	0.305921	-0.119618	0.0695706	233	0.244635	Age+Sex	Bifidobacterium breve UCC2003
4	twist_50643	TL_Lymphocytes	-0.185829	1.28836e-08	925	0.35027	-0.115598	0.0769647	237	0.333333	Age+Sex	Human betaherpesvirus 5 (CMV)
2	twist_92656	TL_NK-cells	-0.147057	8.41718e-06	912	0.0592105	-0.11308	0.0863726	233	0.0515021	Age+Sex	Bordetella
6	agilent_7811	TL_Lymphocytes	-0.158806	1.24122e-06	925	0.354595	-0.113508	0.0824965	237	0.337553	Age+Sex	Human betaherpesvirus 5 (CMV)
6	twist_48890	TL_Lymphocytes	-0.18109	3.02294e-08	925	0.366486	-0.142502	0.0289606	237	0.350211	Age+Sex	Human betaherpesvirus 5 (CMV)
1	twist_29882	TL_NK-cells	-0.106495	0.00129414	912	0.10636	-0.112756	0.0872846	233	0.111588	Age+Sex	Human betaherpesvirus 5 (CMV)
2	twist_36384	TL_NK-cells	-0.212722	9.01925e-11	912	0.176535	-0.108649	0.0995094	233	0.154506	Age+Sex	Oryza sativa, Asian rice
1	twist_50660	TL_NK-cells	-0.192945	4.42017e-09	912	0.245614	-0.105523	0.109692	233	0.227468	Age+Sex	Clostridiales
9	twist_44333	TL_Lymphocytes	-0.157143	1.60652e-06	925	0.261622	-0.0778446	0.234527	237	0.244726	Age+Sex	Human betaherpesvirus 5 (CMV)
9	twist_42437	TL_Lymphocytes	-0.167347	3.16449e-07	925	0.300541	-0.0961545	0.141679	237	0.28692	Age+Sex	Human betaherpesvirus 5 (CMV)
10	agilent_89806	MetaboAge	-0.0410611	0.166289	1140	0.15614	-0.0535456	0.37206	282	0.180851	Age+Sex	Lactobacillus acidophilus NCFM
10	agilent_161316	MetaboAge	-0.0757357	0.0105959	1140	0.123684	-0.0371701	0.535649	282	0.120567	Age+Sex	Lactobacillus acidophilus NCFM
11	twist_49721	TL_Lymphocytes	-0.149643	4.97453e-06	925	0.296216	-0.0725609	0.267919	237	0.253165	Age+Sex	Human betaherpesvirus 5 (CMV)
11	twist_27120	TL_Lymphocytes	-0.144808	1.002e-05	925	0.246486	-0.0618071	0.345509	237	0.198312	Age+Sex	Human betaherpesvirus 5 (CMV)
11	agilent_530	TL_Lymphocytes	-0.153338	2.86974e-06	925	0.300541	-0.118834	0.0689998	237	0.257384	Age+Sex	Human betaherpesvirus 5 (CMV)
11	agilent_7411	TL_Lymphocytes	-0.163725	5.69899e-07	925	0.262703	-0.0717203	0.273517	237	0.244726	Age+Sex	Human betaherpesvirus 5 (CMV)
12	twist_30800	TL_Lymphocytes	-0.161334	8.34351e-07	925	0.363243	-0.0961651	0.141635	237	0.350211	Age+Sex	Human betaherpesvirus 5 (CMV)
12	agilent_4413	TL_Lymphocytes	-0.158543	1.29324e-06	925	0.331892	-0.081066	0.215668	237	0.324895	Age+Sex	Human betaherpesvirus 5 (CMV)
12	agilent_12023	TL_Lymphocytes	-0.162797	6.61225e-07	925	0.365405	-0.112082	0.086449	237	0.350211	Age+Sex	Human betaherpesvirus 5 (CMV)
12	twist_28154	TL_Lymphocytes	-0.161809	7.73914e-07	925	0.364324	-0.112082	0.086449	237	0.350211	Age+Sex	Human betaherpesvirus 5 (CMV)
12	twist_56156	TL_Lymphocytes	-0.146936	7.38288e-06	925	0.365405	-0.112082	0.086449	237	0.350211	Age+Sex	Human betaherpesvirus 5 (CMV)
2	agilent_32	TL_NK-cells	-0.23117	1.66764e-12	912	0.195175	-0.103436	0.116935	233	0.175966	Age+Sex	Human betaherpesvirus 5 (CMV)
14	agilent_3035	TL_Lymphocytes	-0.149592	5.01209e-06	925	0.326486	-0.0670321	0.306188	237	0.299578	Age+Sex	Human betaherpesvirus 5 (CMV)
14	twist_52590	TL_Lymphocytes	-0.147596	6.70976e-06	925	0.328649	-0.0636755	0.331096	237	0.28692	Age+Sex	Human betaherpesvirus 5 (CMV)
14	agilent_8775	TL_Lymphocytes	-0.163699	5.72249e-07	925	0.321081	-0.0835512	0.201878	237	0.291139	Age+Sex	Human betaherpesvirus 5 (CMV)
14	twist_36518	TL_Lymphocytes	-0.156798	1.69423e-06	925	0.358919	-0.0821918	0.20934	237	0.320675	Age+Sex	Human betaherpesvirus 5 (CMV)
22	twist_43391	TL_NK-cells	-0.143558	1.379e-05	912	0.125	-0.0959785	0.145893	233	0.154506	Age+Sex	Bacteroides
1	twist_30889	TL_NK-cells	-0.127705	0.000112041	912	0.163377	-0.0915701	0.165408	233	0.141631	Age+Sex	Bacteroidales
16	twist_56007	TL_Lymphocytes	-0.126331	0.000118956	925	0.274595	-0.0532814	0.416212	237	0.219409	Age+Sex	Human betaherpesvirus 5 (CMV)
16	twist_52478	TL_Lymphocytes	-0.156048	1.90112e-06	925	0.265946	-0.0867004	0.185337	237	0.270042	Age+Sex	Human betaherpesvirus 5 (CMV)
5	agilent_242556	TL_NK-cells	-0.167177	3.9386e-07	912	0.0657895	-0.0908948	0.168562	233	0.0772532	Age+Sex	Lupinus albus, white lupin
7	twist_52554	TL_NK-cells	-0.179929	4.63009e-08	912	0.156798	-0.0884769	0.180224	233	0.124464	Age+Sex	Human betaherpesvirus 5 (CMV)
36	twist_75746	TL_NK-cells	-0.133123	5.61929e-05	912	0.0482456	-0.0859208	0.193188	233	0.0729614	Age+Sex	Enterobacteria phage T7M
18	twist_33965	TL_NK-cells	-0.144941	1.13606e-05	912	0.0394737	-0.0818881	0.215004	233	0.0515021	Age+Sex	Human betaherpesvirus 5 (CMV)
21	agilent_8947	TL_Lymphocytes	-0.156931	1.65992e-06	925	0.392432	-0.13936	0.0327291	237	0.367089	Age+Sex	Human betaherpesvirus 5 (CMV)
2	agilent_91518	TL_NK-cells	-0.185343	1.7784e-08	912	0.134868	-0.0654498	0.321971	233	0.11588	Age+Sex	Human betaherpesvirus 5 (CMV)
2	agilent_188933	TL_NK-cells	-0.159492	1.32716e-06	912	0.10636	-0.0498539	0.450806	233	0.0987124	Age+Sex	fish
23	twist_9883	TL_NK-cells	-0.148478	6.86557e-06	912	0.0515351	-0.0297474	0.652878	233	0.0386266	Age+Sex	Takifugu rubripes (Japanese puffer)
2	twist_32440	TL_NK-cells	-0.20981	1.63987e-10	912	0.145833	-0.0244944	0.711146	233	0.124464	Age+Sex	Human betaherpesvirus 5 (CMV)
25	agilent_7143	TL_Lymphocytes	-0.145751	8.75663e-06	925	0.278919	-0.122397	0.0610202	237	0.253165	Age+Sex	Human betaherpesvirus 5 (CMV)
26	agilent_1463	TL_Lymphocytes	0.139078	2.23299e-05	925	0.372973	0.157081	0.0159459	237	0.375527	Age+Sex	Enterovirus
26	agilent_1463	TL_Naive_T-cells	0.141815	1.52879e-05	925	0.372973	0.136583	0.0363996	237	0.375527	Age+Sex	Enterovirus
23	twist_11359	TL_NK-cells	-0.128477	0.00010172	912	0.0614035	-0.0229339	0.728802	233	0.055794	Age+Sex	Human betaherpesvirus 5 (CMV)
28	agilent_6668	TL_Lymphocytes	-0.14005	1.95341e-05	925	0.233514	-0.110001	0.0924908	237	0.219409	Age+Sex	Human betaherpesvirus 5 (CMV)
29	agilent_163735	MetaboAge	0.0908208	0.00216403	1140	0.0631579	0.0853421	0.154372	282	0.0567376	Age+Sex	Coprococcus
17	twist_1760	TL_NK-cells	-0.143952	1.30514e-05	912	0.0844298	-0.0171335	0.795625	233	0.0472103	Age+Sex	Vibrionaceae
31	agilent_74132	MetaboAge	-0.0628681	0.0339576	1140	0.103509	0.0787672	0.188788	282	0.0886525	Age+Sex	Lactobacillus acidophilus NCFM
32	agilent_5001	TL_Naive_T-cells	0.140884	1.74049e-05	925	0.187027	0.0808336	0.216991	237	0.181435	Age+Sex	root
33	twist_35344	TL_Lymphocytes	0.129105	8.37228e-05	925	0.338378	0.0528817	0.419722	237	0.333333	Age+Sex	Human rhinovirus
34	twist_35344	TL_NK-cells	0.133946	5.04831e-05	912	0.337719	0.00221722	0.973263	233	0.334764	Age+Sex	Human rhinovirus
35	twist_50643	TL_Memory_T-cells	-0.136775	3.05504e-05	925	0.35027	-0.0989695	0.13033	237	0.333333	Age+Sex	Human betaherpesvirus 5 (CMV)
2	agilent_227453	TL_NK-cells	-0.176108	8.93943e-08	912	0.0800439	-0.0123646	0.851729	233	0.0686695	Age+Sex	Streptococcus phage TP-778L
37	agilent_242556	TL_Lymphocytes	-0.127603	0.000101351	925	0.0648649	-0.0209803	0.749012	237	0.0759494	Age+Sex	Bordetella
38	agilent_240118	MetaboAge	-0.100101	0.000720633	1140	0.118421	-0.0267899	0.65534	282	0.138298	Age+Sex	Streptococcus
39	agilent_227420	MetaboAge	0.0856277	0.00384357	1140	0.0657895	-0.129717	0.0300032	282	0.0780142	Age+Sex	Clostridium perfringens
40	twist_76871	MetaboAge	0.0716039	0.0156941	1140	0.231579	0.0104799	0.861408	282	0.195035	Age+Sex	Listeria phage 2389
41	agilent_239214	MetaboAge	0.119736	5.13603e-05	1140	0.0736842	0.0180765	0.7633	282	0.0673759	Age+Sex	Mycoplasma pneumoniae
15	agilent_210016	TL_NK-cells	-0.0754655	0.0228837	912	0.0471491	-0.2171	0.000919202	233	0.0300429	Age+Sex+CMV	Bacteroides
8	agilent_164398	TL_NK-cells	-0.0549959	0.0975036	912	0.0888158	-0.20539	0.00173986	233	0.0944206	Age+Sex+CMV	Clostridiales
15	agilent_161715	TL_NK-cells	-0.071872	0.030255	912	0.0515351	-0.205312	0.00174714	233	0.0429185	Age+Sex+CMV	Bacteroidales
1	twist_49223	TL_NK-cells	-0.0340406	0.305271	912	0.139254	-0.202832	0.00199125	233	0.145923	Age+Sex+CMV	Human betaherpesvirus 5 (CMV)
3	agilent_131312	TL_NK-cells	-0.00831965	0.802206	912	0.160088	-0.193548	0.00320633	233	0.197425	Age+Sex+CMV	Bifidobacterium breve UCC2003
30	agilent_229765	TL_NK-cells	-0.0237541	0.474429	912	0.0767544	-0.156666	0.0174206	233	0.0643777	Age+Sex+CMV	Vibrionaceae
1	twist_48890	TL_NK-cells	-0.108076	0.00110031	912	0.369518	-0.155273	0.0184572	233	0.351931	Age+Sex+CMV	Human betaherpesvirus 5 (CMV)
26	agilent_1463	TL_Lymphocytes	0.137563	2.7735e-05	925	0.372973	0.153846	0.0185311	237	0.375527	Age+Sex+CMV	Enterovirus
1	agilent_6339	TL_NK-cells	0.014301	0.666761	912	0.305921	0.154741	0.0188677	233	0.244635	Age+Sex+CMV	Human betaherpesvirus 5 (CMV)
1	twist_52560	TL_NK-cells	0.00379437	0.909046	912	0.16886	-0.149903	0.0229734	233	0.171674	Age+Sex+CMV	Human betaherpesvirus 5 (CMV)
39	agilent_227420	MetaboAge	0.0856927	0.00383223	1140	0.0657895	-0.130365	0.0294772	282	0.0780142	Age+Sex+CMV	Clostridium perfringens
1	twist_57309	TL_NK-cells	0.039135	0.238505	912	0.0657895	-0.143193	0.0299311	233	0.0515021	Age+Sex+CMV	Human betaherpesvirus 5 (CMV)
1	twist_53233	TL_NK-cells	-0.0823025	0.0130579	912	0.172149	-0.140033	0.0337874	233	0.145923	Age+Sex+CMV	Human betaherpesvirus 5 (CMV)
26	agilent_1463	TL_Naive_T-cells	0.14041	1.87829e-05	925	0.372973	0.134373	0.0399929	237	0.375527	Age+Sex+CMV	Enterovirus
6	twist_48890	TL_Lymphocytes	-0.0426994	0.195191	925	0.366486	-0.132516	0.0428484	237	0.350211	Age+Sex+CMV	Human betaherpesvirus 5 (CMV)
2	agilent_65775	TL_NK-cells	-0.053191	0.109019	912	0.0734649	0.132504	0.0447038	233	0.0772532	Age+Sex+CMV	Bacteroidales
1	agilent_7826	TL_NK-cells	0.028422	0.392049	912	0.207237	-0.131767	0.0459151	233	0.218884	Age+Sex+CMV	Human betaherpesvirus 5 (CMV)
2	twist_32440	TL_NK-cells	-0.0609449	0.0662623	912	0.145833	0.129476	0.0498605	233	0.124464	Age+Sex+CMV	Human betaherpesvirus 5 (CMV)
1	twist_50660	TL_NK-cells	0.0378211	0.254649	912	0.245614	0.123909	0.0606327	233	0.227468	Age+Sex+CMV	Human betaherpesvirus 5 (CMV)
2	agilent_203304	TL_NK-cells	-0.0716826	0.0306946	912	0.0625	0.122214	0.0642685	233	0.0729614	Age+Sex+CMV	Bacteroidales
1	twist_39713	TL_NK-cells	0.0235163	0.478864	912	0.104167	-0.115771	0.079759	233	0.0987124	Age+Sex+CMV	Human betaherpesvirus 5 (CMV)
8	twist_16064	TL_NK-cells	-0.0338291	0.308287	912	0.130482	-0.11449	0.0831725	233	0.103004	Age+Sex+CMV	Oryza sativa, Asian rice
21	agilent_8947	TL_Lymphocytes	0.0236102	0.473969	925	0.392432	-0.111776	0.0880011	237	0.367089	Age+Sex+CMV	Human betaherpesvirus 5 (CMV)
2	agilent_178864	TL_NK-cells	-0.0760045	0.0219248	912	0.0515351	0.10531	0.111197	233	0.0386266	Age+Sex+CMV	Bacteroides
1	agilent_8212	TL_NK-cells	-0.0412817	0.213704	912	0.160088	-0.104562	0.113774	233	0.16309	Age+Sex+CMV	Human betaherpesvirus 5 (CMV)
29	agilent_163735	MetaboAge	0.0904222	0.0022741	1140	0.0631579	0.09455	0.115086	282	0.0567376	Age+Sex+CMV	Coprococcus
1	agilent_8947	TL_NK-cells	-0.0061368	0.85341	912	0.392544	-0.103059	0.119089	233	0.369099	Age+Sex+CMV	Human betaherpesvirus 5 (CMV)
1	agilent_9788	TL_NK-cells	0.0544343	0.100978	912	0.285088	-0.102529	0.121011	233	0.253219	Age+Sex+CMV	Human betaherpesvirus 5 (CMV)
1	twist_28197	TL_NK-cells	-0.031631	0.340798	912	0.179825	-0.100921	0.126983	233	0.141631	Age+Sex+CMV	Human betaherpesvirus 5 (CMV)
1	agilent_7411	TL_NK-cells	0.0173873	0.6006	912	0.264254	0.0969089	0.142883	233	0.244635	Age+Sex+CMV	Human betaherpesvirus 5 (CMV)
1	agilent_7143	TL_NK-cells	0.00289044	0.930651	912	0.279605	-0.0948742	0.151505	233	0.253219	Age+Sex+CMV	Human betaherpesvirus 5 (CMV)
1	twist_44333	TL_NK-cells	0.000310715	0.992536	912	0.263158	0.0943174	0.153932	233	0.244635	Age+Sex+CMV	Human betaherpesvirus 5 (CMV)
1	agilent_8689	TL_NK-cells	0.03415	0.303717	912	0.248904	-0.0931827	0.158968	233	0.236052	Age+Sex+CMV	Human betaherpesvirus 5 (CMV)
1	agilent_7811	TL_NK-cells	-0.0128488	0.698852	912	0.357456	-0.0921473	0.16367	233	0.339056	Age+Sex+CMV	Human betaherpesvirus 5 (CMV)
32	agilent_5001	TL_Naive_T-cells	0.13974	2.06003e-05	925	0.187027	0.084382	0.198381	237	0.181435	Age+Sex+CMV	root
2	agilent_188933	TL_NK-cells	-0.0371168	0.263609	912	0.10636	0.0846397	0.200923	233	0.0987124	Age+Sex+CMV	Ruminococcaceae
2	agilent_91518	TL_NK-cells	-0.0498661	0.133017	912	0.134868	0.0845707	0.201292	233	0.11588	Age+Sex+CMV	Bacteroides ovatus
31	agilent_74132	MetaboAge	-0.0627011	0.0345151	1140	0.103509	0.0765626	0.202317	282	0.0886525	Age+Sex+CMV	Lactobacillus acidophilus NCFM
24	twist_43440	TL_NK-cells	-0.0349304	0.292795	912	0.0800439	-0.083308	0.208126	233	0.0686695	Age+Sex+CMV	Human betaherpesvirus 5 (CMV)
2	agilent_32	TL_NK-cells	-0.0556979	0.0932955	912	0.195175	0.0821891	0.214321	233	0.175966	Age+Sex+CMV	Human betaherpesvirus 5 (CMV)
1	twist_56007	TL_NK-cells	0.00953158	0.774124	912	0.276316	-0.0820764	0.214953	233	0.223176	Age+Sex+CMV	Human betaherpesvirus 5 (CMV)
2	agilent_227453	TL_NK-cells	-0.0889528	0.00728506	912	0.0800439	0.0810079	0.221004	233	0.0686695	Age+Sex+CMV	Bacteria
1	agilent_12023	TL_NK-cells	-0.0421509	0.20421	912	0.366228	-0.078566	0.235284	233	0.351931	Age+Sex+CMV	Human betaherpesvirus 5 (CMV)
1	twist_28154	TL_NK-cells	-0.0324986	0.327713	912	0.365132	-0.078566	0.235284	233	0.351931	Age+Sex+CMV	Human betaherpesvirus 5 (CMV)
1	twist_56156	TL_NK-cells	0.0169803	0.609154	912	0.366228	-0.078566	0.235284	233	0.351931	Age+Sex+CMV	Human betaherpesvirus 5 (CMV)
22	twist_43391	TL_NK-cells	-0.00064469	0.984514	912	0.125	0.0777888	0.239963	233	0.154506	Age+Sex+CMV	Human betaherpesvirus 5 (CMV)
1	twist_42437	TL_NK-cells	0.00819949	0.805005	912	0.300439	0.076247	0.249436	233	0.287554	Age+Sex+CMV	Human betaherpesvirus 5 (CMV)
1	twist_30889	TL_NK-cells	0.0540697	0.103286	912	0.163377	0.0759967	0.250998	233	0.141631	Age+Sex+CMV	Human betaherpesvirus 5 (CMV)
12	agilent_4413	TL_Lymphocytes	0.00805551	0.807019	925	0.331892	0.0751689	0.252074	237	0.324895	Age+Sex+CMV	Human betaherpesvirus 5 (CMV)
1	agilent_7788	TL_NK-cells	-0.0579426	0.0808091	912	0.158991	-0.0749945	0.257321	233	0.145923	Age+Sex+CMV	Human betaherpesvirus 5 (CMV)
13	twist_31794	TL_NK-cells	-0.0224918	0.498234	912	0.0844298	-0.0737757	0.265156	233	0.103004	Age+Sex+CMV	Human betaherpesvirus 5 (CMV)
19	twist_87004	TL_NK-cells	-0.0328536	0.322454	912	0.0844298	-0.0737392	0.265393	233	0.0858369	Age+Sex+CMV	Enterobacteria phage T7M
17	twist_1760	TL_NK-cells	-0.0457844	0.167831	912	0.0844298	0.0699516	0.290793	233	0.0472103	Age+Sex+CMV	Lupinus albus, white lupin
2	twist_36384	TL_NK-cells	-0.0473767	0.153515	912	0.176535	0.0674739	0.308261	233	0.154506	Age+Sex+CMV	Human betaherpesvirus 5 (CMV)
25	agilent_7143	TL_Lymphocytes	-0.00219549	0.94692	925	0.278919	-0.0638018	0.331178	237	0.253165	Age+Sex+CMV	Human betaherpesvirus 5 (CMV)
23	twist_11359	TL_NK-cells	-0.0365453	0.271036	912	0.0614035	0.0624003	0.346137	233	0.055794	Age+Sex+CMV	Takifugu rubripes (Japanese puffer)
11	agilent_530	TL_Lymphocytes	-0.0113284	0.731204	925	0.300541	-0.06161	0.348092	237	0.257384	Age+Sex+CMV	Human betaherpesvirus 5 (CMV)
7	twist_52554	TL_NK-cells	-0.033017	0.320051	912	0.156798	0.0612684	0.354972	233	0.124464	Age+Sex+CMV	Human betaherpesvirus 5 (CMV)
14	twist_52590	TL_Lymphocytes	0.0230075	0.48533	925	0.328649	0.0605474	0.356485	237	0.28692	Age+Sex+CMV	Human betaherpesvirus 5 (CMV)
1	twist_40569	TL_NK-cells	0.00211479	0.949231	912	0.161184	-0.060801	0.358661	233	0.137339	Age+Sex+CMV	Human betaherpesvirus 5 (CMV)
10	agilent_89806	MetaboAge	-0.0407892	0.169303	1140	0.15614	-0.0547617	0.362149	282	0.180851	Age+Sex+CMV	Lactobacillus acidophilus NCFM
1	twist_50643	TL_NK-cells	-0.0587939	0.0764428	912	0.350877	-0.0593898	0.369945	233	0.334764	Age+Sex+CMV	Human betaherpesvirus 5 (CMV)
1	twist_52590	TL_NK-cells	0.000396633	0.990472	912	0.328947	0.0577861	0.383032	233	0.287554	Age+Sex+CMV	Human betaherpesvirus 5 (CMV)
14	agilent_3035	TL_Lymphocytes	0.0215512	0.513383	925	0.326486	0.0570487	0.385005	237	0.299578	Age+Sex+CMV	Human betaherpesvirus 5 (CMV)
1	twist_54786	TL_NK-cells	0.0263052	0.428281	912	0.23136	-0.0551212	0.405391	233	0.223176	Age+Sex+CMV	Human betaherpesvirus 5 (CMV)
1	twist_30864	TL_NK-cells	-0.0476132	0.15147	912	0.247807	-0.0549933	0.406483	233	0.240343	Age+Sex+CMV	Human betaherpesvirus 5 (CMV)
1	twist_60273	TL_NK-cells	0.00917759	0.782298	912	0.207237	-0.0542794	0.412611	233	0.227468	Age+Sex+CMV	Enterobacteria phage Sf101
1	twist_42474	TL_NK-cells	0.0351994	0.289091	912	0.151316	-0.0507497	0.443701	233	0.141631	Age+Sex+CMV	Human betaherpesvirus 5 (CMV)
28	agilent_6668	TL_Lymphocytes	-0.0184305	0.576217	925	0.233514	-0.0484171	0.461059	237	0.219409	Age+Sex+CMV	Human betaherpesvirus 5 (CMV)
33	twist_35344	TL_Lymphocytes	0.124146	0.000157367	925	0.338378	0.0483661	0.461531	237	0.333333	Age+Sex+CMV	Human rhinovirus
4	twist_50643	TL_Lymphocytes	-0.0562625	0.0877449	925	0.35027	-0.0480841	0.464151	237	0.333333	Age+Sex+CMV	Human betaherpesvirus 5 (CMV)
1	agilent_3035	TL_NK-cells	0.00619337	0.852074	912	0.326754	0.0473158	0.475184	233	0.300429	Age+Sex+CMV	Human betaherpesvirus 5 (CMV)
1	agilent_2403	TL_NK-cells	0.0275611	0.406554	912	0.325658	0.0461493	0.486149	233	0.304721	Age+Sex+CMV	Human betaherpesvirus 5 (CMV)
6	agilent_7811	TL_Lymphocytes	0.0157295	0.633362	925	0.354595	-0.0436653	0.506248	237	0.337553	Age+Sex+CMV	Human betaherpesvirus 5 (CMV)
2	twist_31672	TL_NK-cells	-0.0569567	0.0861157	912	0.0537281	-0.043881	0.507855	233	0.0515021	Age+Sex+CMV	SARS coronavirus
1	twist_33702	TL_NK-cells	0.0507293	0.126426	912	0.324561	0.0432671	0.513815	233	0.287554	Age+Sex+CMV	Human betaherpesvirus 5 (CMV)
1	twist_52478	TL_NK-cells	-0.0823196	0.013039	912	0.267544	-0.0426318	0.520021	233	0.270386	Age+Sex+CMV	Human betaherpesvirus 5 (CMV)
2	agilent_184597	TL_NK-cells	-0.0659054	0.0469833	912	0.0526316	-0.0410042	0.536093	233	0.0472103	Age+Sex+CMV	Parabacteroides
1	agilent_8683	TL_NK-cells	0.0267212	0.42101	912	0.253289	0.0405135	0.540987	233	0.248927	Age+Sex+CMV	Human betaherpesvirus 5 (CMV)
12	agilent_12023	TL_Lymphocytes	0.0201689	0.54077	925	0.365405	-0.0397084	0.545573	237	0.350211	Age+Sex+CMV	Human betaherpesvirus 5 (CMV)
12	twist_28154	TL_Lymphocytes	0.0293985	0.372581	925	0.364324	-0.0397084	0.545573	237	0.350211	Age+Sex+CMV	Human betaherpesvirus 5 (CMV)
12	twist_56156	TL_Lymphocytes	0.0854229	0.00945788	925	0.365405	-0.0397084	0.545573	237	0.350211	Age+Sex+CMV	Human betaherpesvirus 5 (CMV)
1	twist_53218	TL_NK-cells	-0.0259724	0.434149	912	0.132675	-0.0384225	0.562087	233	0.137339	Age+Sex+CMV	Human betaherpesvirus 5 (CMV)
10	agilent_161316	MetaboAge	-0.0753438	0.0110419	1140	0.123684	-0.0342676	0.568691	282	0.120567	Age+Sex+CMV	Lactobacillus acidophilus NCFM
20	twist_27971	TL_NK-cells	-0.0505737	0.127595	912	0.0690789	-0.0360286	0.586717	233	0.0686695	Age+Sex+CMV	Human betaherpesvirus 5 (CMV)
14	twist_36518	TL_Lymphocytes	0.0186281	0.572132	925	0.358919	0.0348497	0.595832	237	0.320675	Age+Sex+CMV	Human betaherpesvirus 5 (CMV)
35	twist_50643	TL_Memory_T-cells	-0.0654987	0.0467819	925	0.35027	-0.033868	0.606235	237	0.333333	Age+Sex+CMV	Human betaherpesvirus 5 (CMV)
1	twist_49721	TL_NK-cells	0.0480162	0.148033	912	0.297149	0.03309	0.617613	233	0.253219	Age+Sex+CMV	Human betaherpesvirus 5 (CMV)
38	agilent_240118	MetaboAge	-0.100432	0.000695442	1140	0.118421	-0.0299321	0.618603	282	0.138298	Age+Sex+CMV	Streptococcus
16	twist_56007	TL_Lymphocytes	0.0255939	0.437621	925	0.274595	0.0304602	0.64296	237	0.219409	Age+Sex+CMV	Human betaherpesvirus 5 (CMV)
1	agilent_1793	TL_NK-cells	0.046209	0.16392	912	0.326754	0.0271392	0.682232	233	0.300429	Age+Sex+CMV	Human betaherpesvirus 5 (CMV)
27	twist_33960	TL_NK-cells	-0.00611632	0.853894	912	0.126096	-0.0270849	0.682833	233	0.11588	Age+Sex+CMV	Human betaherpesvirus 5 (CMV)
1	twist_48005	TL_NK-cells	-0.0166119	0.616943	912	0.16557	-0.0268071	0.685913	233	0.171674	Age+Sex+CMV	Human betaherpesvirus 5 (CMV)
1	agilent_101	TL_NK-cells	0.0754567	0.0228997	912	0.169956	0.0262888	0.691672	233	0.16309	Age+Sex+CMV	Human betaherpesvirus 5 (CMV)
1	twist_48625	TL_NK-cells	0.0231294	0.48613	912	0.282895	-0.0259208	0.695774	233	0.27897	Age+Sex+CMV	Human betaherpesvirus 5 (CMV)
2	twist_92656	TL_NK-cells	-0.0536116	0.106244	912	0.0592105	-0.0247709	0.708642	233	0.0515021	Age+Sex+CMV	Enterobacteria phage Phi1
1	twist_29882	TL_NK-cells	0.0367744	0.268042	912	0.10636	0.0221166	0.73866	233	0.111588	Age+Sex+CMV	Human betaherpesvirus 5 (CMV)
36	twist_75746	TL_NK-cells	-0.0771231	0.0200454	912	0.0482456	-0.0221055	0.738786	233	0.0729614	Age+Sex+CMV	Streptococcus phage TP-778L
9	twist_42437	TL_Lymphocytes	-0.0425861	0.196379	925	0.300541	-0.0202505	0.757971	237	0.28692	Age+Sex+CMV	Human betaherpesvirus 5 (CMV)
1	agilent_530	TL_NK-cells	0.0453331	0.172065	912	0.301535	0.0195315	0.768282	233	0.261803	Age+Sex+CMV	Human betaherpesvirus 5 (CMV)
5	agilent_242556	TL_NK-cells	-0.103453	0.00178917	912	0.0657895	-0.0191045	0.773208	233	0.0772532	Age+Sex+CMV	Bordetella
23	twist_9883	TL_NK-cells	-0.0684311	0.0391361	912	0.0515351	0.0173925	0.79305	233	0.0386266	Age+Sex+CMV	fish
1	twist_27120	TL_NK-cells	0.0352565	0.288309	912	0.247807	0.0173566	0.793466	233	0.197425	Age+Sex+CMV	Human betaherpesvirus 5 (CMV)
41	agilent_239214	MetaboAge	0.120219	4.82363e-05	1140	0.0736842	0.0154157	0.797679	282	0.0673759	Age+Sex+CMV	Mycoplasma pneumoniae
14	agilent_8775	TL_Lymphocytes	-0.0156387	0.635325	925	0.321081	0.0157174	0.810984	237	0.291139	Age+Sex+CMV	Human betaherpesvirus 5 (CMV)
40	twist_76871	MetaboAge	0.0715805	0.0157743	1140	0.231579	0.0141571	0.813882	282	0.195035	Age+Sex+CMV	Listeria phage 2389
1	agilent_8775	TL_NK-cells	-0.0386223	0.244716	912	0.322368	-0.0153199	0.817249	233	0.291845	Age+Sex+CMV	Human betaherpesvirus 5 (CMV)
1	twist_52777	TL_NK-cells	0.117816	0.000371376	912	0.304825	-0.0137613	0.835563	233	0.27897	Age+Sex+CMV	Human betaherpesvirus 5 (CMV)
1	twist_27495	TL_NK-cells	0.0699492	0.0349771	912	0.325658	-0.0130991	0.843371	233	0.317597	Age+Sex+CMV	Human betaherpesvirus 5 (CMV)
1	twist_36518	TL_NK-cells	-0.0145872	0.660505	912	0.359649	0.0128552	0.846251	233	0.321888	Age+Sex+CMV	Human betaherpesvirus 5 (CMV)
11	twist_49721	TL_Lymphocytes	-0.0107335	0.744814	925	0.296216	0.012151	0.853318	237	0.253165	Age+Sex+CMV	Human betaherpesvirus 5 (CMV)
1	twist_30800	TL_NK-cells	-0.0079741	0.810261	912	0.362939	-0.010889	0.869538	233	0.351931	Age+Sex+CMV	Human betaherpesvirus 5 (CMV)
12	twist_30800	TL_Lymphocytes	0.0088874	0.787545	925	0.363243	0.0103048	0.875408	237	0.350211	Age+Sex+CMV	Human betaherpesvirus 5 (CMV)
34	twist_35344	TL_NK-cells	0.128922	9.70343e-05	912	0.337719	-0.0102231	0.877452	233	0.334764	Age+Sex+CMV	Human rhinovirus
37	agilent_242556	TL_Lymphocytes	-0.0904036	0.00601506	925	0.0648649	0.00782119	0.905274	237	0.0759494	Age+Sex+CMV	Bordetella
9	twist_44333	TL_Lymphocytes	-0.0392628	0.23364	925	0.261622	0.0078043	0.905477	237	0.244726	Age+Sex+CMV	Human betaherpesvirus 5 (CMV)
11	twist_27120	TL_Lymphocytes	-0.0237106	0.47209	925	0.246486	0.00725775	0.912069	237	0.198312	Age+Sex+CMV	Human betaherpesvirus 5 (CMV)
1	agilent_6668	TL_NK-cells	0.0183639	0.580299	912	0.234649	0.00708993	0.914837	233	0.223176	Age+Sex+CMV	Human betaherpesvirus 5 (CMV)
11	agilent_7411	TL_Lymphocytes	-0.0417272	0.205564	925	0.262703	0.0067978	0.917621	237	0.244726	Age+Sex+CMV	Human betaherpesvirus 5 (CMV)
16	twist_52478	TL_Lymphocytes	-0.0311843	0.34423	925	0.265946	-0.00419539	0.949103	237	0.270042	Age+Sex+CMV	Human betaherpesvirus 5 (CMV)
1	agilent_4413	TL_NK-cells	-0.0515025	0.12074	912	0.333333	-0.00289283	0.965197	233	0.32618	Age+Sex+CMV	Human betaherpesvirus 5 (CMV)
18	twist_33965	TL_NK-cells	-0.0776098	0.0192725	912	0.0394737	-0.00219287	0.973614	233	0.0515021	Age+Sex+CMV	Human betaherpesvirus 5 (CMV)
