## Supplementary Table 3 for "Antibody signatures against viruses and microbiome reflect past and chronic exposures and associate with aging and inflammation"

### Sheet: Index
Supplementary Table 3. CMV, telomere & bioage analysis
Table	Name	Description
3.1	Associations_CMV_Cell_Age.tsv	Output multivariable univariate CMV assocaitons with biological aging markers, cell counts and deconvoluted cell proportions
3.2	Heterogeneity_confounding_CMV_Aging	Comparison of biomarker associations between biological aging markers in CMV+ and CM- individuals
3.3	CMV_sex_interaction_TLandCells	Sexs interaction summary stats
3.4	Sex_vs_Titters	CMV antibodies titters and sex association in CMV + participants

### Sheet: 3.1Associations_CMV_Cell_Age.ts
Phenotype	Estimate	Std. Error	t value	Pr(>|t|)	N_samples	Pheno_class
TL_Lymphocytes	-0.292152	0.052505	-5.56427	3.26604e-08	1166	TL
TL_Granulocytes	-0.116835	0.0570352	-2.04847	0.0407383	1166	TL
TL_Naive_T-cells	-0.172939	0.0531649	-3.25287	0.00117531	1166	TL
TL_Memory_T-cells	-0.226738	0.056528	-4.01106	6.43065e-05	1166	TL
TL_B-cells	-0.12731	0.0558252	-2.28051	0.0227579	1166	TL
TL_NK-cells	-0.527679	0.053305	-9.89923	3.0905e-22	1166	TL
B cells (CD19+)	-0.0507133	0.0598782	-0.846941	0.397201	1173	PredictedCell
CD24+ CD38+	-0.0767585	0.0611403	-1.25545	0.209567	1172	PredictedCell
CD24+ CD38+ CD27+ IgM+	0.0271175	0.060175	0.450644	0.65233	1173	PredictedCell
CD4+ Naive CD45RA+ CD27+	-0.252021	0.0570648	-4.41641	1.09658e-05	1172	PredictedCell
CD4+ Naive CD45RO- CD27+	-0.295986	0.057007	-5.19209	2.45108e-07	1172	PredictedCell
CD4+ T cells	-0.130794	0.057476	-2.27563	0.0230483	1173	PredictedCell
CD45RO- CD45RA+ T cells	-0.165606	0.0566975	-2.92087	0.00355763	1173	PredictedCell
CD8+ EM CD45RA- CD27-	1.2223	0.0491359	24.8759	5.6631e-110	1173	PredictedCell
CD8+ Naive CD45RA+ CD27+	-0.134533	0.0492347	-2.73248	0.00638061	1173	PredictedCell
CD8+ Naive CD45RO- CD27+	-0.119958	0.0493876	-2.42892	0.015294	1173	PredictedCell
CD8+ T cells	0.440429	0.0581589	7.57286	7.38825e-14	1173	PredictedCell
DN (CD4- CD8-)	0.184042	0.0575405	3.19847	0.00141866	1173	PredictedCell
Granulocytes	-0.252372	0.0587852	-4.29313	1.90763e-05	1173	PredictedCell
IgD- CD5+	-0.093764	0.0573895	-1.63382	0.102566	1173	PredictedCell
IgD- IgM-	-0.0869968	0.0575436	-1.51184	0.130844	1173	PredictedCell
IgD+ CD5+	-0.0350612	0.061394	-0.571084	0.568052	1173	PredictedCell
IgD+ IgM-	-0.0180773	0.0619578	-0.291768	0.770516	1173	PredictedCell
IgD+ IgM+	-0.0644535	0.060954	-1.05741	0.290542	1172	PredictedCell
IgM-	-0.0563822	0.0608891	-0.925982	0.354647	1173	PredictedCell
Intermediate monocytes (CD14+CD16+)	0.0766519	0.0591918	1.29497	0.195585	1173	PredictedCell
Lymphocytes	0.102662	0.0593595	1.72949	0.0839853	1173	PredictedCell
Memory B cells (IgD+ IgM+ CD27+)	0.0297898	0.0604356	0.492918	0.622163	1173	PredictedCell
Naive mature B cells (CD24+ CD38+ CD27- IgM+)	-0.088918	0.0608231	-1.46191	0.144034	1172	PredictedCell
NaiveB cells (IgD+ IgM+ CD27-)	-0.0863987	0.0608397	-1.4201	0.155844	1172	PredictedCell
Natural effector (CD24+ CD38+ IgD+ IgM+)	0.0355926	0.0600338	0.592876	0.553379	1173	PredictedCell
NK cells (CD3- CD56+)	-0.0508393	0.0609813	-0.833687	0.404627	1173	PredictedCell
NK dim (CD56+ CD16+)	-0.038246	0.060861	-0.628416	0.529854	1173	PredictedCell
Prol CD4+ Tconv	-0.126648	0.0573595	-2.20796	0.0274405	1173	PredictedCell
Prol CD4+ Treg	-0.243971	0.0589379	-4.13946	3.73118e-05	1173	PredictedCell
T cells (CD3+ CD56-)	0.0351449	0.0580486	0.605439	0.545005	1173	PredictedCell
Transitional B cells (CD24++ CD38++)	-0.0130561	0.0614645	-0.212417	0.831819	1173	PredictedCell
Treg HLA-DR+	0.137786	0.0646095	2.1326	0.033194	1032	PredictedCell
Lymph	0.327701	0.0541012	6.05719	1.7757e-09	1408	CellCounts
Eryth	0.156614	0.0463244	3.3808	0.000742603	1408	CellCounts
Mono	-0.155334	0.0550055	-2.82398	0.0048101	1408	CellCounts
Neutro	-0.208018	0.0550179	-3.78092	0.000162804	1408	CellCounts
Thrombo	-0.155284	0.0532875	-2.91407	0.00362397	1408	CellCounts
Eosino	-0.0618368	0.0560099	-1.10403	0.269768	1408	CellCounts
Blood_baso	-0.124409	0.0558898	-2.22596	0.0261749	1408	CellCounts
Methyl.Age.Hannum.	0.0280068	0.0270976	1.03355	0.301738	641	Methyl_Age
Methyl.Age.Weidner.	0.136252	0.0662164	2.05768	0.0400277	641	Methyl_Age
Methyl.Age.Horvath.	0.0621848	0.0287794	2.16074	0.0310875	641	Methyl_Age

### Sheet: 3.2_Heterogeneity_confounding
Correlation(Marker1 | Marker2 )	Z_stat	P	Rho_CMV1	Rho_CMV0	N_CMV1	N_CMV0	Z_stat_resid	P_resid	Rho_CMV1_resid	Rho_CMV0_resid	N_CMV1_resid	N_CMV0_resid
TL_B-cells|TL_NK-cells	-5.11562	3.12708e-07	0.580768	0.868035	95	174	-4.70721	2.5113e-06	0.541204	0.838019	95	174
TL_Lymphocytes|TL_NK-cells	-3.98247	6.82021e-05	0.718149	0.889334	95	174	-4.47858	7.51398e-06	0.651916	0.875856	95	174
TL_Memory_T-cells|TL_NK-cells	-3.95134	7.77147e-05	0.526439	0.799093	95	174	-3.98347	6.79166e-05	0.430975	0.751391	95	174
TL_Naive_T-cells|TL_NK-cells	-3.92848	8.54833e-05	0.636224	0.850993	95	174	-3.99376	6.50339e-05	0.586174	0.830018	95	174
TL_Granulocytes|TL_NK-cells	-3.79759	0.000146107	0.602252	0.829861	95	174	-3.92319	8.73851e-05	0.554911	0.811942	95	174
TL_B-cells|TL_Memory_T-cells	-2.73153	0.00630408	0.67468	0.825059	95	174	-2.16765	0.0301853	0.640289	0.777466	95	174
TL_Memory_T-cells|TL_Naive_T-cells	-2.63194	0.00848979	0.687233	0.828393	95	174	-2.46229	0.0138054	0.619724	0.779039	95	174
MetaboAge|TL_Granulocytes	-2.22285	0.0262256	-0.362104	-0.0916402	95	174	-1.9367	0.0527816	-0.160807	0.0879652	95	174
MetaboHealth|Methyl.Age.Weidner.	2.21533	0.0267374	0.117218	-0.167092	95	174	1.37441	0.169314	0.0169093	-0.159424	95	174
TL_Granulocytes|TL_Lymphocytes	-2.18734	0.028718	0.81558	0.890903	95	174	-1.91277	0.0557777	0.80238	0.874659	95	174
Methyl.Age.Hannum.|Methyl.Age.Horvath.	-2.15563	0.0311127	0.914406	0.950069	95	174	-1.32056	0.186648	0.30714	0.452729	95	174
TL_B-cells|TL_Granulocytes	-2.10634	0.0351752	0.810659	0.88563	95	174	-2.68076	0.00734551	0.756623	0.870437	95	174
TL_B-cells|TL_Lymphocytes	-2.06875	0.0385694	0.839229	0.902594	95	174	-1.02237	0.306604	0.831907	0.868388	95	174
TL_B-cells|TL_Naive_T-cells	-2.05392	0.0399834	0.842507	0.904298	95	174	-1.89932	0.0575222	0.805307	0.876186	95	174
TL_Granulocytes|TL_Memory_T-cells	-1.65789	0.09734	0.724068	0.811191	95	174	-1.7401	0.0818412	0.680361	0.783656	95	174
MetaboHealth|TL_Naive_T-cells	-1.65344	0.0982406	-0.10907	0.103902	95	174	-0.994631	0.319916	-0.0341969	0.0941125	95	174
MetaboAge|TL_B-cells	-1.64272	0.100442	-0.355233	-0.157695	95	174	-1.89835	0.0576505	-0.177053	0.0664123	95	174
TL_Lymphocytes|TL_Memory_T-cells	-1.51327	0.130212	0.820463	0.874969	95	174	-0.479161	0.631824	0.818028	0.837512	95	174
MetaboHealth|Methyl.Age.Hannum.	1.41189	0.157983	0.180805	0.000263112	95	174	-0.388856	0.697382	0.0309981	0.0811072	95	174
TL_Granulocytes|TL_Naive_T-cells	-1.31558	0.188314	0.779409	0.837865	95	174	-1.98943	0.0466541	0.705129	0.812606	95	174
MetaboHealth|Methyl.Age.Horvath.	1.30231	0.19281	0.154156	-0.0129881	95	174	-1.26825	0.204709	-0.108903	0.0545893	95	174
MetaboHealth|TL_NK-cells	-1.29715	0.19458	-0.0578694	0.109343	95	174	-0.412266	0.680144	0.0306695	0.0837867	95	174
Methyl.Age.Weidner.|TL_Naive_T-cells	-1.1644	0.244263	-0.373128	-0.236912	95	174	-1.43389	0.151602	-0.158974	0.0250578	95	174
MetaboHealth|TL_B-cells	-1.1175	0.263782	-0.0401603	0.10393	95	174	-0.620895	0.534669	0.00441636	0.0844938	95	174
MetaboAge|TL_Memory_T-cells	-1.05092	0.293297	-0.367121	-0.244178	95	174	-1.16203	0.245222	-0.19532	-0.0475803	95	174
Methyl.Age.Horvath.|TL_Granulocytes	-1.01543	0.309902	-0.368896	-0.250413	95	174	-0.670257	0.502694	-0.00158876	0.0848684	95	174
Methyl.Age.Horvath.|TL_NK-cells	-0.991781	0.321304	-0.429214	-0.319149	95	174	-0.490491	0.623787	-0.0430717	0.0203174	95	174
MetaboHealth|TL_Lymphocytes	-0.978052	0.328049	-0.0678086	0.0584788	95	174	0.0752159	0.940043	0.0367935	0.0270784	95	174
MetaboAge|TL_Lymphocytes	-0.97233	0.330886	-0.326923	-0.210468	95	174	-1.09712	0.272587	-0.128753	0.012382	95	174
Methyl.Age.Horvath.|TL_Lymphocytes	-0.954408	0.339877	-0.434699	-0.329506	95	174	-0.774752	0.438486	-0.0550188	0.0450676	95	174
sjTREC|TL_Naive_T-cells	0.950017	0.342103	0.292438	0.176528	95	174	0.919443	0.357864	0.145599	0.0277538	95	174
sjTREC|TL_Lymphocytes	0.946246	0.344023	0.301331	0.186431	95	174	0.379849	0.704057	0.118387	0.0697187	95	174
Methyl.Age.Weidner.|TL_Lymphocytes	-0.854969	0.392568	-0.350722	-0.25029	95	174	-0.559086	0.576103	-0.102913	-0.0309806	95	174
Methyl.Age.Hannum.|TL_Memory_T-cells	0.811603	0.417019	-0.241922	-0.337928	95	174	1.63265	0.102543	0.234495	0.0278376	95	174
Methyl.Age.Hannum.|TL_B-cells	0.809977	0.417953	-0.245013	-0.34065	95	174	1.89621	0.0579322	0.267918	0.0294384	95	174
MetaboHealth|sjTREC	-0.777602	0.436804	-0.0898656	0.010432	95	174	0.335965	0.736898	-0.00978443	-0.0531735	95	174
MetaboAge|TL_NK-cells	-0.753818	0.450959	-0.2456	-0.15207	95	174	-0.240625	0.809846	0.00536122	0.036457	95	174
MetaboHealth|TL_Granulocytes	-0.743359	0.457264	-0.0638594	0.0321561	95	174	0.0583404	0.953477	0.00438133	-0.00316183	95	174
MetaboAge|TL_Naive_T-cells	-0.692434	0.488665	-0.303662	-0.220346	95	174	-0.690039	0.49017	-0.0775624	0.0115004	95	174
Methyl.Age.Hannum.|TL_Naive_T-cells	0.681107	0.495804	-0.307055	-0.384521	95	174	1.54254	0.122942	0.186929	-0.0102919	95	174
MetaboAge|Methyl.Age.Weidner.	0.658216	0.510399	0.294128	0.214586	95	174	0.0643673	0.948678	-0.0675392	-0.0758188	95	174
TL_Lymphocytes|TL_Naive_T-cells	-0.628319	0.529795	0.932589	0.942407	95	174	-1.68964	0.0910963	0.892358	0.929111	95	174
sjTREC|TL_NK-cells	0.595326	0.551626	0.201314	0.126447	95	174	-0.1121	0.910744	-0.0149918	-0.00049888	95	174
Methyl.Age.Weidner.|TL_Memory_T-cells	0.468176	0.639659	-0.179885	-0.237759	95	174	0.572868	0.566734	0.0537172	-0.020298	95	174
Methyl.Age.Weidner.|sjTREC	-0.449339	0.653187	-0.30765	-0.254155	95	174	0.118668	0.905538	-0.00711086	-0.0224505	95	174
MetaboHealth|TL_Memory_T-cells	-0.440516	0.659563	-0.00207342	0.0548286	95	174	-0.0164903	0.986843	0.0525343	0.0546603	95	174
Methyl.Age.Horvath.|TL_Naive_T-cells	-0.430098	0.667125	-0.408712	-0.361364	95	174	-0.859972	0.389804	-0.0584203	0.0526556	95	174
Methyl.Age.Horvath.|sjTREC	0.369479	0.71177	-0.457835	-0.494758	95	174	0.32431	0.745703	-0.134183	-0.175105	95	174
Methyl.Age.Weidner.|TL_NK-cells	-0.368636	0.712399	-0.303893	-0.26003	95	174	0.159111	0.873582	-0.0397052	-0.0602255	95	174
Methyl.Age.Hannum.|sjTREC	0.361667	0.717601	-0.519795	-0.553089	95	174	0.551923	0.581001	-0.325722	-0.38796	95	174
MetaboAge|sjTREC	0.353708	0.723557	-0.285162	-0.326607	95	174	0.0812009	0.935282	-0.0356943	-0.0461756	95	174
Methyl.Age.Weidner.|TL_Granulocytes	-0.287515	0.773718	-0.204799	-0.168927	95	174	0.096303	0.92328	0.0219976	0.00954928	95	174
Methyl.Age.Hannum.|TL_NK-cells	-0.281744	0.77814	-0.372112	-0.340311	95	174	1.84457	0.0651006	0.203503	-0.0321003	95	174
sjTREC|TL_Granulocytes	-0.265578	0.790564	0.105657	0.139476	95	174	-1.0842	0.278274	-0.0882145	0.051693	95	174
sjTREC|TL_B-cells	0.213511	0.830928	0.150541	0.123455	95	174	-0.0939887	0.925118	-0.0174345	-0.00528378	95	174
Methyl.Age.Horvath.|Methyl.Age.Weidner.	-0.182573	0.855133	0.542675	0.559116	95	174	-0.305705	0.759829	0.121487	0.160224	95	174
MetaboAge|Methyl.Age.Horvath.	0.18106	0.856321	0.52411	0.506923	95	174	-0.0993117	0.920891	-0.0464166	-0.0335967	95	174
MetaboAge|MetaboHealth	-0.152823	0.878538	0.16061	0.179797	95	174	-0.719736	0.471687	0.128989	0.219158	95	174
Methyl.Age.Hannum.|TL_Lymphocytes	0.103326	0.917704	-0.341964	-0.353707	95	174	1.63061	0.102973	0.189427	-0.0190861	95	174
Methyl.Age.Horvath.|TL_Memory_T-cells	-0.102655	0.918237	-0.330383	-0.318508	95	174	-0.777586	0.436813	-0.00941363	0.0908736	95	174
Methyl.Age.Hannum.|Methyl.Age.Weidner.	-0.0932989	0.925666	0.48546	0.494626	95	174	0.0130281	0.989605	-0.117743	-0.119403	95	174
sjTREC|TL_Memory_T-cells	0.0347086	0.972312	0.155878	0.151496	95	174	-0.136612	0.891337	-0.00503926	0.0126235	95	174
MetaboAge|Methyl.Age.Hannum.	0.0323103	0.974225	0.51421	0.51113	95	174	-0.0267013	0.978698	-0.0209197	-0.0174686	95	174
Methyl.Age.Hannum.|TL_Granulocytes	0.0265731	0.9788	-0.276576	-0.279746	95	174	1.83741	0.0661501	0.246209	0.0138028	95	174
Methyl.Age.Weidner.|TL_B-cells	0.00544098	0.995659	-0.226753	-0.22742	95	174	0.161002	0.872092	-0.00963059	-0.0304384	95	174
Methyl.Age.Horvath.|TL_B-cells	0.00165338	0.998681	-0.329695	-0.329885	95	174	0.183057	0.854753	0.0625919	0.0389855	95	174

### Sheet: 3.3_CMV_sex_interaction_TLandCe
Phenotype	Regressor	Estimate	Std. Error	t value	Pr(>|t|)	N_samples	Model	P_model	Pheno_class	FDR_p
CD4+ Naive CD45RA+ CD27+	Sex:CMV_prediction	0.316476	0.112998	2.80072	0.005183	1172	Sex-CMV	0.005183	PredictedCell	0.0107143
CD4+ Naive CD45RO- CD27+	Sex:CMV_prediction	0.294748	0.112933	2.60993	0.00917199	1172	Sex-CMV	0.00917199	PredictedCell	0.0124
CD4+ T cells	Sex:CMV_prediction	0.274216	0.113921	2.40706	0.0162358	1173	Sex-CMV	0.0162358	PredictedCell	0.0227241
TL_NK-cells	Sex:CMV_prediction	-0.283613	0.106223	-2.66998	0.00769138	1166	Sex-CMV	0.00769138	TL	0.026
Prol CD4+ Tconv	Sex:CMV_prediction	0.267269	0.113704	2.35058	0.0189098	1173	Sex-CMV	0.0189098	PredictedCell	0.0404211
IgD- CD5+	Sex:CMV_prediction	0.273958	0.11375	2.40843	0.0161755	1173	Sex-CMV	0.0161755	PredictedCell	0.0438667
B cells (CD19+)	Sex:CMV_prediction	0.291322	0.118671	2.45487	0.0142387	1173	Sex-CMV	0.0142387	PredictedCell	0.0443077
CD8+ Naive CD45RO- CD27+	Sex:CMV_prediction	0.206643	0.0979457	2.10977	0.0350901	1173	Sex-CMV	0.0350901	PredictedCell	0.0449677
Prol CD4+ Treg	Sex:CMV_prediction	0.241178	0.116896	2.06319	0.0393152	1173	Sex-CMV	0.0393152	PredictedCell	0.0488125
CD24+ CD38+	Sex:CMV_prediction	0.235718	0.121257	1.94394	0.0521423	1172	Sex-CMV	0.0521423	PredictedCell	0.0602353
CD8+ Naive CD45RA+ CD27+	Sex:CMV_prediction	0.184234	0.0976798	1.8861	0.0595288	1173	Sex-CMV	0.0595288	PredictedCell	0.0663429
T cells (CD3+ CD56-)	Sex:CMV_prediction	0.218014	0.115165	1.89305	0.0585977	1173	Sex-CMV	0.0585977	PredictedCell	0.0691515
Naive mature B cells (CD24+ CD38+ CD27- IgM+)	Sex:CMV_prediction	0.258593	0.120586	2.14447	0.0322015	1172	Sex-CMV	0.0322015	PredictedCell	0.0712222
NaiveB cells (IgD+ IgM+ CD27-)	Sex:CMV_prediction	0.260101	0.120616	2.15643	0.0312535	1172	Sex-CMV	0.0312535	PredictedCell	0.0735294
Natural effector (CD24+ CD38+ IgD+ IgM+)	Sex:CMV_prediction	0.232122	0.119092	1.94909	0.0515241	1173	Sex-CMV	0.0515241	PredictedCell	0.0878696
Transitional B cells (CD24++ CD38++)	Sex:CMV_prediction	0.207772	0.121977	1.70337	0.0887657	1173	Sex-CMV	0.0887657	PredictedCell	0.092
IgD- IgM-	Sex:CMV_prediction	0.26047	0.114084	2.28314	0.0226009	1173	Sex-CMV	0.0226009	PredictedCell	0.100333
CD24+ CD38+ CD27+ IgM+	Sex:CMV_prediction	0.208864	0.11941	1.74913	0.0805313	1173	Sex-CMV	0.0805313	PredictedCell	0.132375
Memory B cells (IgD+ IgM+ CD27+)	Sex:CMV_prediction	0.209095	0.119928	1.7435	0.0815093	1173	Sex-CMV	0.0815093	PredictedCell	0.146273
IgD+ IgM+	Sex:CMV_prediction	0.278972	0.120808	2.30922	0.0211053	1172	Sex-CMV	0.0211053	PredictedCell	0.1686
TL_B-cells	Sex:CMV_prediction	-0.184202	0.111455	-1.65271	0.0986606	1166	Sex-CMV	0.0986606	TL	0.19365
IgD+ CD5+	Sex:CMV_prediction	0.171621	0.121885	1.40805	0.159381	1173	Sex-CMV	0.159381	PredictedCell	0.22425
TL_Granulocytes	Sex:CMV_prediction	-0.241575	0.113784	-2.12311	0.0339557	1166	Sex-CMV	0.0339557	TL	0.226167
TL_Memory_T-cells	Sex:CMV_prediction	-0.21787	0.11281	-1.93131	0.0536878	1166	Sex-CMV	0.0536878	TL	0.298571
TL_Naive_T-cells	Sex:CMV_prediction	-0.175135	0.106144	-1.64998	0.0992178	1166	Sex-CMV	0.0992178	TL	0.354455
CD45RO- CD45RA+ T cells	Sex:CMV_prediction	0.266101	0.112388	2.36771	0.0180606	1173	Sex-CMV	0.0180606	PredictedCell	0.366
IgD+ IgM-	Sex:CMV_prediction	-0.0873262	0.123082	-0.709493	0.47816	1173	Sex-CMV	0.47816	PredictedCell	0.498054
TL_Lymphocytes	Sex:CMV_prediction	-0.151593	0.104855	-1.44574	0.14852	1166	Sex-CMV	0.14852	TL	0.5871
Granulocytes	Sex:CMV_prediction	-0.0409658	0.116799	-0.350738	0.725848	1173	Sex-CMV	0.725848	PredictedCell	0.769778
NK dim (CD56+ CD16+)	Sex:CMV_prediction	-0.0194586	0.120928	-0.16091	0.872192	1173	Sex-CMV	0.872192	PredictedCell	1.3254
Intermediate monocytes (CD14+CD16+)	Sex:CMV_prediction	0.0038285	0.117613	0.0325517	0.974038	1173	Sex-CMV	0.974038	PredictedCell	1.37007
Treg HLA-DR+	Sex:CMV_prediction	0.00896398	0.127605	0.0702478	0.94401	1032	Sex-CMV	0.94401	PredictedCell	1.37962
CD8+ EM CD45RA- CD27-	Sex:CMV_prediction	0.0449055	0.0976233	0.459987	0.645611	1173	Sex-CMV	0.645611	PredictedCell	1.53975
CD8+ T cells	Sex:CMV_prediction	0.0844887	0.115534	0.731288	0.46475	1173	Sex-CMV	0.46475	PredictedCell	2.24012
NK cells (CD3- CD56+)	Sex:CMV_prediction	-0.025416	0.121166	-0.209762	0.83389	1173	Sex-CMV	0.83389	PredictedCell	2.26379
DN (CD4- CD8-)	Sex:CMV_prediction	-0.118093	0.11428	-1.03337	0.301646	1173	Sex-CMV	0.301646	PredictedCell	2.93725
Lymphocytes	Sex:CMV_prediction	0.17776	0.117832	1.5086	0.131672	1173	Sex-CMV	0.131672	PredictedCell	5.208
IgM-	Sex:CMV_prediction	0.0535092	0.120975	0.442314	0.658344	1173	Sex-CMV	0.658344	PredictedCell	8.384

### Sheet: 3.4_Sex_vs_titters
Estimate	Std. Error	t value	Pr(>|t|)	Peptide
0.231226	0.0483606	4.78129	2.25236e-06	twist_27495
0.199028	0.0462221	4.3059	1.97733e-05	agilent_6668
0.191807	0.0473972	4.0468	5.95519e-05	agilent_1793
0.160345	0.040242	3.98452	7.69529e-05	twist_33702
0.160948	0.0405022	3.97382	8.03925e-05	agilent_6339
0.182685	0.0470549	3.88238	0.000116321	twist_36518
0.179146	0.0462656	3.87213	0.000121184	twist_39713
0.162681	0.0423674	3.83978	0.000137828	agilent_7143
0.151784	0.0404425	3.75309	0.000193703	twist_52554
0.160182	0.0426853	3.75263	0.000194052	agilent_3035
0.229206	0.0622527	3.68187	0.000254943	twist_36384
0.140182	0.0383579	3.65458	0.000282909	agilent_9788
0.156276	0.0437352	3.57323	0.000384347	twist_52590
0.142687	0.0414827	3.43967	0.000627692	twist_30800
0.181471	0.053026	3.42231	0.000668249	agilent_8775
0.157269	0.0464145	3.38837	0.000754699	twist_48625
0.205222	0.0621717	3.3009	0.00102779	agilent_32
0.16569	0.0528426	3.13554	0.00180928	twist_36146
0.132525	0.0431524	3.07108	0.00224086	agilent_2403
0.130765	0.0432323	3.0247	0.00260792	twist_50868
0.161366	0.0540138	2.9875	0.00294124	twist_52478
0.125042	0.0429215	2.91328	0.00372547	agilent_530
0.178115	0.0615257	2.89498	0.00394614	twist_32440
0.171127	0.0591424	2.89347	0.00396479	twist_33323
0.108377	0.0381325	2.84212	0.00465182	twist_53218
0.149238	0.0526504	2.83451	0.00476244	twist_56007
0.0993796	0.0363964	2.73048	0.00653196	twist_50643
0.114908	0.0420853	2.73036	0.00653423	agilent_7411
0.140158	0.0518478	2.70326	0.00708377	twist_48742
0.125935	0.0473384	2.66031	0.0080403	twist_28197
0.100283	0.0377775	2.65458	0.00817626	agilent_8947
0.140739	0.0530522	2.65284	0.00821806	twist_30889
0.135317	0.0518217	2.61121	0.00927457	twist_40569
0.149567	0.0581061	2.57403	0.0103189	twist_33322
0.0964147	0.0384771	2.50577	0.0125133	agilent_7811
0.108682	0.0434773	2.49974	0.0127257	twist_42474
0.108705	0.043624	2.49187	0.0130079	twist_49721
0.117116	0.0477109	2.45469	0.0144167	agilent_8689
0.111637	0.0455925	2.44859	0.0146606	twist_51085
0.116157	0.0482338	2.40822	0.0163667	agilent_2967
0.114095	0.0475805	2.39794	0.0168279	twist_27120
0.0868351	0.0373341	2.32589	0.0203956	twist_53233
0.0978515	0.0422748	2.31465	0.0210082	twist_48005
0.119568	0.0521919	2.29092	0.0223544	twist_34803
0.107551	0.0480001	2.24065	0.0254571	agilent_101
0.0792342	0.0370484	2.13867	0.032913	twist_57309
0.090062	0.0449658	2.0029	0.0456901	twist_44134
0.104635	0.0565784	1.84937	0.0649532	twist_54786
0.100858	0.0551408	1.8291	0.0679383	agilent_7826
0.0831036	0.0458603	1.8121	0.0705289	twist_29882
0.0836763	0.048121	1.73888	0.0826298	twist_33960
0.098007	0.0574048	1.7073	0.088345	agilent_3967
0.0867476	0.0515357	1.68325	0.0929077	twist_31816
0.0656121	0.0403411	1.62643	0.104444	twist_48890
0.112986	0.0694828	1.6261	0.104515	agilent_8683
0.0717909	0.0455153	1.57729	0.115318	twist_52777
0.104558	0.0680464	1.53657	0.124987	twist_50660
0.073298	0.0477155	1.53615	0.125092	twist_27971
0.0921168	0.0615766	1.49597	0.135249	agilent_1088
0.08007	0.0541049	1.4799	0.139485	agilent_8212
0.0582435	0.039375	1.4792	0.139673	twist_49223
0.0762903	0.0574236	1.32855	0.184559	twist_43391
0.0701041	0.0556273	1.26025	0.208128	twist_30864
0.0627813	0.0517003	1.21433	0.225156	twist_52560
0.0548018	0.0518962	1.05599	0.291448	twist_42437
0.0563865	0.0534001	1.05593	0.291477	agilent_7788
0.0510758	0.0495876	1.03001	0.303468	twist_46342
0.04264	0.0444346	0.959613	0.337682	twist_52307
0.0339589	0.0525412	0.646329	0.518342	twist_44333
0.0319221	0.0511991	0.623489	0.533228	twist_31794
0.017503	0.0370499	0.472418	0.636821	twist_28154
0.0181998	0.0385489	0.472123	0.637031	twist_43440
0.0173177	0.0370767	0.467079	0.640633	agilent_12023
0.0192618	0.0432306	0.445559	0.656095	twist_34930
0.0163235	0.0381858	0.427475	0.669205	agilent_4413
0.0140118	0.0370341	0.378349	0.705321	twist_56156
0.00138943	0.035063	0.0396268	0.968405	twist_32960
