## Supplementary Table 4 for "Antibody signatures against viruses and microbiome reflect past and chronic exposures and associate with aging and inflammation"

### Sheet: Index
Supplementary Table 4. Rhinovirus
Table	Name	Description
5.1	Rhinovirus_cells&TL	Association of breadth of rhinoviral antibodies, TL and cell counts

### Sheet: 4.1_Rhinovirus_cells&TL
Regressor	Estimate	Std. Error	t value	Pr(>|t|)	0.025	0.975	Cell	FDR_permutation
N_rhinovirus	0.0189799	0.00418274	4.53767	6.28279e-06	0.0107733	0.0271865	TL_Lymphocytes	0
N_rhinovirus	0.0195586	0.00439061	4.45463	9.22005e-06	0.0109441	0.0281731	TL_Memory_T-cells	0
N_rhinovirus	0.0197038	0.00453018	4.34945	1.48541e-05	0.0108155	0.0285921	TL_Naive_T-cells	0
N_rhinovirus	0.0170066	0.0046502	3.65719	0.000266493	0.00788285	0.0261304	TL_NK-cells	0.001625
N_rhinovirus	-0.00159328	0.000455389	-3.49873	0.000491532	-0.00248709	-0.000699474	Intermediate monocytes (CD14+CD16+)	0.0042
N_rhinovirus	-0.00134028	0.000383664	-3.49337	0.000501361	-0.00209331	-0.00058725	CD8+ EM CD45RA- CD27-	0.00233333
N_rhinovirus	0.0134701	0.0041487	3.24682	0.00120057	0.00533026	0.0216099	TL_B-cells	0.00728571
N_rhinovirus	0.00101574	0.000339627	2.99074	0.00286262	0.000349138	0.00168233	CD8+ Naive CD45RA+ CD27+	0.0127
N_rhinovirus	-0.000305235	0.000109488	-2.78784	0.00542344	-0.000520131	-9.0339e-05	Monocytes (CD14+)	0.0222727
N_rhinovirus	0.00117876	0.000423807	2.78136	0.00553183	0.00034694	0.00201058	CD8+ Naive CD45RO- CD27+	0.0208333
N_rhinovirus	0.000632447	0.000240637	2.62822	0.0087368	0.00016014	0.00110475	Prol CD4+ Treg	0.183
N_rhinovirus	0.0119127	0.0045397	2.62411	0.00880228	0.00300567	0.0208196	TL_Granulocytes	0.0915
N_rhinovirus	-0.00633222	0.00278992	-2.26968	0.0234744	-0.0118081	-0.000856357	Treg HLA-DR+	0.0691538
N_rhinovirus	0.00105875	0.000489744	2.16185	0.0309054	9.75176e-05	0.00201999	CD4+ Naive CD45RA+ CD27+	0.0845
N_rhinovirus	0.000785682	0.000372926	2.1068	0.0354245	5.37274e-05	0.00151764	CD45RO- CD45RA+ T cells	0.0899333
N_rhinovirus	0.00104935	0.000509064	2.06134	0.0395711	5.0199e-05	0.00204851	CD4+ Naive CD45RO- CD27+	0.0939375
N_rhinovirus	0.000706552	0.000375583	1.88121	0.0602813	-3.06174e-05	0.00144372	CD4+ T cells	0.133353
N_rhinovirus	0.00051219	0.000295894	1.73099	0.0838127	-6.85706e-05	0.00109295	Prol CD4+ Tconv	0.179056
N_rhinovirus	-0.00107657	0.000632525	-1.70202	0.0891133	-0.00231805	0.000164905	NK dim (CD56+ CD16+)	0.180842
N_rhinovirus	0.000509676	0.000300154	1.69805	0.0898613	-7.94462e-05	0.0010988	Natural effector (CD24+ CD38+ IgD+ IgM+)	0.17345
N_rhinovirus	-0.000958444	0.0005892	-1.62669	0.104171	-0.00211489	0.000197998	NK cells (CD3- CD56+)	0.191952
N_rhinovirus	-0.00134863	0.000891407	-1.51292	0.130668	-0.00309822	0.000400964	IgD+ IgM-	0.23
N_rhinovirus	0.000554041	0.000382949	1.44677	0.148325	-0.000197586	0.00130567	Memory B cells (IgD+ IgM+ CD27+)	0.24913
N_rhinovirus	0.000486493	0.000337514	1.4414	0.149836	-0.000175956	0.00114894	CD24+ CD38+ CD27+ IgM+	0.240667
N_rhinovirus	0.000237145	0.00018774	1.26316	0.206876	-0.000131338	0.000605627	IgD- CD5+	0.32384
N_rhinovirus	-0.000739606	0.000586726	-1.26056	0.207808	-0.00189119	0.00041198	IgD+ CD5+	0.312538
N_rhinovirus	-0.000296282	0.000313716	-0.944426	0.345218	-0.000912023	0.000319459	DN (CD4- CD8-)	0.492481
N_rhinovirus	0.000223267	0.000240137	0.929747	0.352763	-0.000248058	0.000694592	IgD- IgM-	0.486214
N_rhinovirus	0.000159247	0.00018392	0.86585	0.386814	-0.000201739	0.000520234	Granulocytes	0.516586
N_rhinovirus	0.000193949	0.000231321	0.83844	0.402017	-0.000260072	0.00064797	T cells (CD3+ CD56-)	0.517233
N_rhinovirus	-0.000301475	0.000366692	-0.822146	0.411222	-0.00102119	0.000418244	CD8+ T cells	0.511677
N_rhinovirus	0.000145987	0.000220094	0.663296	0.507319	-0.000285998	0.000577973	Lymphocytes	0.610781
N_rhinovirus	-0.000401289	0.000635251	-0.631702	0.52775	-0.00164812	0.000845538	IgM-	0.615606
N_rhinovirus	-0.000375159	0.000725107	-0.517385	0.605021	-0.00179835	0.00104803	Naive mature B cells (CD24+ CD38+ CD27- IgM+)	0.685941
N_rhinovirus	-0.000354586	0.000709828	-0.499538	0.617528	-0.00174779	0.00103862	NaiveB cells (IgD+ IgM+ CD27-)	0.6806
N_rhinovirus	-0.000182616	0.000662507	-0.275645	0.782887	-0.00148294	0.00111771	IgD+ IgM+	0.846444
N_rhinovirus	-0.000162318	0.000722216	-0.224749	0.822228	-0.00157984	0.0012552	CD24+ CD38+	0.864216
N_rhinovirus	7.33837e-05	0.000414726	0.176945	0.859593	-0.000740612	0.000887379	B cells (CD19+)	0.882289
N_rhinovirus	5.81271e-05	0.000645528	0.0900458	0.928272	-0.00120887	0.00132513	Transitional B cells (CD24++ CD38++)	0.926026
